# Using claims data to predict pre-operative BMI among bariatric surgery patients: development of the BMI Before Bariatric Surgery Scoring System (B3S3)

**DOI:** 10.1101/2023.10.04.23296517

**Authors:** Jenna Wong, Xiaojuan Li, David E. Arterburn, Dongdong Li, Elizabeth Messenger-Jones, Rui Wang, Sengwee Toh

## Abstract

**Background:** Lack of body mass index (BMI) measurements limits the utility of claims data for bariatric surgery research, but pre-operative BMI may be imputed due to existence of weight-related diagnosis codes and BMI-related reimbursements requirements. We used a machine learning pipeline to create a claims-based scoring system to predict pre-operative BMI, as documented in the electronic health record (EHR), among patients undergoing a new bariatric surgery.

**Methods:** Using the Optum Labs Data Warehouse, containing linked de-identified claims and EHR data for commercial or Medicare Advantage enrollees, we identified adults undergoing a new bariatric surgery between January 2011 and June 2018 with a BMI measurement in linked EHR data ≤30 days before the index surgery (n=3,226). We constructed predictors from claims data and applied a machine learning pipeline to create a scoring system for pre-operative BMI, the B3S3. We evaluated the B3S3 and a simple linear regression model (benchmark) in test patients whose index surgery occurred concurrent (2011-2017) or prospective (2018) to the training data.

**Results:** The machine learning pipeline yielded a final scoring system that included weight-related diagnosis codes, age, and number of days hospitalized and distinct drugs dispensed in the past 6 months. In concurrent test data, the B3S3 had excellent performance (R^2^ 0.862, 95% confidence interval [CI] 0.815-0.898) and calibration. The benchmark algorithm had good performance (R^2^ 0.750, 95% CI 0.686-0.799) and calibration but both aspects were inferior to the B3S3. Findings in prospective test data were similar.

**Conclusions:** The B3S3 is an accessible tool researchers can use with claims data to obtain granular and accurate predicted values of pre-operative BMI, which may enhance confounding control and investigation of effect modification by baseline obesity levels in bariatric surgery studies utilizing claims data.
