## Supplementary File 3 for "Using claims data to predict pre-operative BMI among bariatric surgery patients: development of the BMI Before Bariatric Surgery Scoring System (B3S3)"

### Sheet: B3S3 Scores and Steps w Example
#	CLAIMS-BASED VARIABLES USED IN THE BMI-BEFORE-BARIATRIC-SURGERY-SCORING-SYSTEM (B3S3)	Variable type	Values for example patient	<-- Change variable values to see impact on scores and predicted pre-operative BMI
1	Code for BMI 30.0-34.9	Binary	0
2	Code for BMI 35.0-35.9	Binary	0
3	Code for BMI 36.0-36.9	Binary	0
4	Code for BMI 37.0-37.9	Binary	0
5	Code for BMI 38.0-38.9	Binary	0
6	Code for BMI 39.0-39.9	Binary	0
7	Code for BMI 40.0-44.9	Binary	1
8	Code for BMI 45.0-49.9	Binary	0
9	Code for BMI 50.0-59.9	Binary	0
10	Code for BMI 60.0-69.9	Binary	1
11	Code for BMI ≥70.0	Binary	0
12	Code for severely obese, nonspecific	Binary	1
13	Age in years	Continuous	55
14	Number of distinct generic drugs dispensed in the past 6 months	Continuous	8
15	Total days hospitalized in the past 6 months	Continuous	0
	STEPS TO ESTIMATE PRE-OPERATIVE BMI USING THE B3S3*	Score	Scores for example patient
Step 1.	Baseline score for all patients	28.1405	28.1405
Step 2.	Determine scores for select variables individually
	Code for BMI 36.0-36.9	-4.28869	0
	Code for BMI 38.0-38.9	-3.11307	0
	Code for BMI 40.0-44.9	-0.376616	-0.376616
	Code for BMI 45.0-49.9	3.32916	0
	Code for BMI 50.0-59.9	10.3711	0
	Code for BMI 60.0-69.9	17.7955	17.7955
	Code for BMI 70.0+	29.4801	0
	Code for severely obese, nonspecific	15.7496	15.7496
	Age in years	-0.0251922	-1.38557
	Number of distinct generic drugs dispensed in the past 6 months	-0.0104747	-0.0837978
	Total days hospitalized in the past 6 months	-0.0285036	0
Step 3.	Determine scores for select 2-way interactions between weight-related codes
	Code for BMI 30.0-34.9 x Code for BMI 35.0-35.9	2.90848	0
	Code for BMI 30.0-34.9 x Code for BMI 36.0-36.9	1.8141	0
	Code for BMI 30.0-34.9 x Code for BMI 37.0-37.9	3.07368	0
	Code for BMI 30.0-34.9 x Code for BMI 38.0-38.9	2.32397	0
	Code for BMI 30.0-34.9 x Code for BMI 39.0-39.9	2.00112	0
	Code for BMI 30.0-34.9 x Code for BMI 40.0-44.9	2.47076	0
	Code for BMI 30.0-34.9 x Code for BMI 45.0-49.9	3.53595	0
	Code for BMI 30.0-34.9 x Code for BMI 50.0-59.9	2.93539	0
	Code for BMI 30.0-34.9 x Code for BMI 60.0-69.9	-19.9473	0
	Code for BMI 30.0-34.9 x Code for severely obese, nonspecific	-6.45784	0
	Code for BMI 35.0-35.9 x Code for BMI 36.0-36.9	1.7191	0
	Code for BMI 35.0-35.9 x Code for BMI 37.0-37.9	0.941312	0
	Code for BMI 35.0-35.9 x Code for BMI 38.0-38.9	1.13135	0
	Code for BMI 35.0-35.9 x Code for BMI 39.0-39.9	1.20531	0
	Code for BMI 35.0-35.9 x Code for BMI 40.0-44.9	1.17086	0
	Code for BMI 35.0-35.9 x Code for BMI 45.0-49.9	1.84812	0
	Code for BMI 35.0-35.9 x Code for severely obese, nonspecific	-4.29885	0
	Code for BMI 36.0-36.9 x Code for BMI 37.0-37.9	1.424	0
	Code for BMI 36.0-36.9 x Code for BMI 38.0-38.9	1.63654	0
	Code for BMI 36.0-36.9 x Code for BMI 39.0-39.9	0.200536	0
	Code for BMI 36.0-36.9 x Code for BMI 50.0-59.9	-11.079	0
	Code for BMI 37.0-37.9 x Code for BMI 38.0-38.9	1.135	0
	Code for BMI 37.0-37.9 x Code for BMI 39.0-39.9	0.519997	0
	Code for BMI 37.0-37.9 x Code for BMI 40.0-44.9	0.728115	0
	Code for BMI 37.0-37.9 x Code for BMI 45.0-49.9	-1.56008	0
	Code for BMI 37.0-37.9 x Code for severely obese, nonspecific	-2.88947	0
	Code for BMI 38.0-38.9 x Code for BMI 39.0-39.9	1.9107	0
	Code for BMI 38.0-38.9 x Code for BMI 40.0-44.9	0.0982223	0
	Code for BMI 38.0-38.9 x Code for BMI 45.0-49.9	-4.01023	0
	Code for BMI 38.0-38.9 x Code for BMI 50.0-59.9	-2.48543	0
	Code for BMI 39.0-39.9 x Code for BMI 45.0-49.9	0.0627225	0
	Code for BMI 39.0-39.9 x Code for severely obese, nonspecific	-2.25855	0
	Code for BMI 40.0-44.9 x Code for BMI 45.0-49.9	-1.83471	0
	Code for BMI 40.0-44.9 x Code for BMI 50.0-59.9	-2.34795	0
	Code for BMI 40.0-44.9 x Code for BMI 70.0+	-26.3622	0
	Code for BMI 40.0-44.9 x Code for severely obese, nonspecific	-0.00217478	-0.00217478
	Code for BMI 45.0-49.9 x Code for BMI 50.0-59.9	-8.07728	0
	Code for BMI 45.0-49.9 x Code for BMI 60.0-69.9	-14.9169	0
	Code for BMI 45.0-49.9 x Code for BMI 70.0+	-3.64906	0
	Code for BMI 45.0-49.9 x Code for severely obese, nonspecific	0.0937919	0
	Code for BMI 50.0-59.9 x Code for BMI 60.0-69.9	-14.4227	0
	Code for BMI 50.0-59.9 x Code for BMI 70.0+	-15.8917	0
	Code for BMI 60.0-69.9 x Code for BMI 70.0+	-24.218	0
	Code for BMI 60.0-69.9 x Code for severely obese, nonspecific	0.170059	0.170059
	Code for BMI 70.0+ x Code for severely obese, nonspecific	0.402493	0
Step 4.	Determine scores for select 2-way interactions between weight-related codes and age
	Code for BMI 45.0-49.9 x Age in years	0.0135906	0
	Code for BMI 50.0-59.9 x Age in years	0.00837581	0
	Code for BMI 60.0-69.9 x Age in years	0.0348772	1.91825
Step 5.	Determine scores for select 2-way interactions between weight-related codes and number of distinct generic drugs dispensed in the past 6 months
	Code for BMI 37.0-37.9 x Number of distinct generic drugs dispensed	-0.00799471	0
	Code for BMI 45.0-49.9 x Number of distinct generic drugs dispensed	0.00452181	0
Step 6.	Determine scores for select 2-way interactions between weight-related codes and total days hospitalized in the past 6 months
	Code for BMI 30.0-34.9 x Total days hospitalized	0.00666242	0
	Code for BMI 39.0-39.9 x Total days hospitalized	0.0792025	0
	Code for BMI 50.0-59.9 x Total days hospitalized	0.197151	0
	Code for BMI 60.0-69.9 x Total days hospitalized	0.061945	0
	Code for BMI 70.0+ x Total days hospitalized	-0.57728	0
	Code for severely obese, nonspecific x Total days hospitalized	0.00480858	0
Step 7.	Determine scores for select 2-way interactions between variables besides weight-related codes
	Age in years x Total days hospitalized	0.000910228	0
Step 8.	Sum scores from Steps 1-7 to calculate predicted pre-operative BMI		61.9258
*To calculate the score for each row in Steps 2-7, determine the value of the variable (or for 2-way interactions, calculate the product of the 2 variable values) and then multiply this value by the associated score for the row
